# Reporting of Qualitative Research Using Large Language Models (COREQ+LLM): A Delphi-based Extension of the COREQ Reporting Guideline

**DOI:** 10.64898/2026.10.01.26364479

**Authors:** Leonard Fehring, Julian Frings, Paul Rust, Christian Kempny, Petra Thürmann, Emre Tamerler, Sven Meister

## Abstract

**Background:** Qualitative research provides insights into human behavior, perspectives, and lived experience. While existing standards like the Consolidated Criteria for Reporting Qualitative Research (COREQ) have improved transparency and rigor, the integration of large language models (LLMs) into qualitative research introduces new challenges for not covered by current guidelines. LLMs transform analytic processes and blur the line between human interpretation and algorithmic text generation, raising concerns about transparency, authorship, and epistemic trust. The here presented COREQ+LLM guideline extends COREQ to establish comprehensive reporting standards for LLM use in qualitative research.

**Methods:** The study followed the EQUATOR Network’s guideline development framework in two phases: (1) a systematic scoping review to identify best practices for reporting LLM use in qualitative research, and (2) a Delphi consensus process with international experts in qualitative research, AI, medicine, ethics, and journal editing to develop a comprehensive reporting checklist.

**Findings:** The scoping review identified 149 studies relevant for full-text review. From this literature, 29 preliminary reporting items were extracted. In the first Delphi round, international experts (N=141) assessed the items’ relevance. 20 items were accepted for inclusion in the guideline (>75% agreement); however, four required reevaluation in the second round, five underwent wording revisions, and six new items were proposed. In the second Delphi round (N=115; retention rate 82%), one was excluded, while four items still lacked consensus. Remaining items were discussed in a virtual consensus conference with nine representatives of the expert panel, resulting in the inclusion of two and the exclusion of two others. The final checklist comprises 31 items grouped into seven categories, serving as an extension of the original COREQ checklist.

**Interpretation:** COREQ+LLM offers structured, consensus-based guidance to enhance transparency, reproducibility, and methodological rigor in qualitative research using LLMs. Its adoption will support researchers, reviewers, and editors in maintaining trust and scientific integrity.
