## Supplementary Material 3 for "Reporting of Qualitative Research Using Large Language Models (COREQ+LLM): A Delphi-based Extension of the COREQ Reporting Guideline"

### Sheet: Updated Item List after Round 2
COREQ + LLM Reporting Guideline
	Title: Insert article title here	Date: Insert date here
Guideline question		Page
Research Team and Reflexivity
LLM Operator
	Who operated the LLM during the study? Was/were the operator(s) domain expert, data scientist, or research assistant? Was an interdisciplinary team involved?
Credentials of the LLM Operators
	What were the credentials of those designing the LLM prompts and workflows? Were they trained in prompt engineering, LLM use, machine learning, or qualitative methods (e.g., thematic analysis)?
Study Design and Theoretical Framework
LLM Role in Analysis
	How was the LLM specifically used in the qualitative analysis? As a third reviewer, full coder, theme generator, data extractor, transcription assistant, instrument generation, or in another capacity?
Human-LLM Interaction
	What was the role of the human researcher in the LLM-supported processes? Was the human "in-the-loop" (e.g., verifying outputs), "over-the-loop" (e.g., validating outputs), "above-the-loop" (e.g., overseeing but not directly verifying), or "out-of-the-loop" (e.g., fully automated processes)?
Model and Access
Model Selection
	What LLM was used in the study? If multiple models were used, report each model and its role in the workflow. Is the model open- or closed sourced? Was it a fixed-weight model (e.g., ChatGPT, LLAMA, GROK) or a custom fine-tuned model? If fine-tuned, what was the base model and how was it customized?
Model Selection Rationale
	Why was this specific LLM chosen for the study? (Describe the decision-making factors, e.g., considerations of model capabilities, known biases, and cost implications).
Model Version
	Which version of the model was used? Specify the exact version (e.g., GPT-4-turbo, LLAMA-2-70B, GROK 4.0). Were any model updates or variations used across the study period? What was the cutoff date of training data?
External Data Integration
	Did the LLM use a method to incorporate information from external sources to make its responses more accurate or relevant (Retrieval-Augmented Generation (RAG))? If so, describe the sources and materials that were used to inform its answers and how the external data was retrieved and integrated into the LLM’s workflow (e.g., vector databases, keyword search, manual upload)?
Tool access
	What tools or capabilities did the LLM have access to during the study (e.g., internet access, calculator, code interpreter, API integrations)?
Accessing the LLM
	How was the LLM accessed (through a web interface, app, code (e.g., API) or a custom method)? If the interaction with the LLM was via code/scripts (e.g., Python scripts for API calls) is the script shared in supplementary material?
Model Parameters
	What model parameters were set during the study? Include settings for max tokens, temperature, top-p, presence penalty, frequency penalty, and any custom parameters. Were any system prompts used? If so, provide the exact wording of the system prompts.
Technical Infrastructure and Environment
	What was the technical setup using the LLM? Specify programming languages, libraries with exact version numbers, operating system, hardware specifications, and access dates. Where was the LLM hosted (commercial cloud provider, local installation, or institutional server)?
Prompting
User Prompts
	What prompts were used to generate model outputs? Provide the exact wording of the prompts or representative examples if numerous prompts were used. Describe the rationale behind the prompt design.
Language considerations
	In what language(s) did the LLM interactions occur? If translation was involved, describe the translation process and any quality assurance measures. For multilingual or multicultural research contexts, was the LLM's performance assessed across different linguistic and cultural settings?
Prompting Approach
	What was the prompting approach? E.g., single-shot, multi-turn, segment-wise prompting, chain-of-thought, few-shot.
Advanced Prompting
	Was the LLM instructed to act in accordance with a particular persona? Was the desired output format specified (e.g., templated)? If in-context learning (ICL) was used, what demonstration examples were provided in the prompt for the LLM to learn? What additional material (e.g., codebooks) was made accessible to the LLM?
Prompt Development
	How were the prompts developed to guide the LLM responses? Were the prompts standardized or dynamically adapted based on context?
Prompt Testing
	Were prompts pilot tested or refined during the study? How was the effectiveness of prompts evaluated?
Prompt-Response Iterations
	Were multiple rounds of LLM interaction used, i.e., was the LLM prompted multiple times? Describe the iteration process and stopping criteria (i.e., at what point was the prompting of the LLM stopped).
Context Use and Session Management
Session Context
	Were interactions run in a “clean” environment (no prior conversation history) or did the LLM have access to earlier prompts and outputs?
Context Reuse During Analysis
	During the process, did the LLM reuse information from earlier prompts or outputs, or was each prompt run independently without access to previous analysis steps?
Provision of Research Context
	Was the LLM given background on the research question, objectives, or other contextual information to guide interpretation, coding, or summarization?
Data Analysis and Findings
Analysis Process
	Were the LLM outputs treated as raw data, insights, or secondary analysis inputs?
Data Processing
	Was the qualitative data pre-processed before usage of the LLM (manually or automatic) (e.g., transcripts split due to token limits, a speech split into arguments, punctuation stripping or stop-word removal)? Was the data processed during or after usage of the LLM (e.g., vectorisation or dimensional reduction)?
Output Validation
	How were the outputs from the LLM validated? What was the proportion of outputs cross-checked by human coders or triangulated with other data sources? Describe the criteria used for evaluating output quality. What was the level of agreement between the human coders and the LLM outputs? If applicable, report statistical measures of inter-rater reliability (e.g., Cohen's kappa, Fleiss' kappa) betwe…
Output Variability
	Were multiple runs conducted to test for output variability? If so, what were recurring/reproducible (identical results for identical input across multiple runs) vs. novel findings?
Bias mitigation
	What were the methods and results of checking the LLM’s outputs for hallucinations or bias? Include steps taken to reduce false positives/negatives and bias amplification (e.g., Human-in-the-loop validation (manual review of LLM outputs), Prompt refinement and few-shot examples (improve instruction clarity), Use of diverse and representative training prompts, Iterative coding with human compariso…
Reflexivity
	Does the article include a reflection on how the LLM shaped interpretations or introduced bias?
Ethics and Data Handling
Data privacy and security
	How was participant data protected when using the LLM (e.g., was anonymization applied first)? Describe data storage of raw input data, LLM output data, mitigation measures (e.g., disabling chat history or using APIs with enhanced data protection). Were any additional security measures taken due to the use of LLMs? What assurances exist that data remain confidential and will not be used for model…
Conflict of interest disclosure
	Are any research team members affiliated with or funded by the developers of the LLMs used? Disclose any financial relationships, consulting arrangements, or other connections between researchers and LLM developers, distributors, or associated commercial entities that could potentially influence model selection or interpretation of results.
Informed consent
	Were participants informed of the LLM use? Describe the informed consent process regarding the LLM involvement, assessment of participants' digital literacy, their understanding of LLM technology, and whether the selected LLM was accessible to participants for validation purposes. For secondary data analysis, were re-consent procedures considered? Does the institutional ethics approval explicitly…
